# Persistent Cytotoxic Immune Signaling in Anti-VEGF–Treated Neovascular Age-Related Macular Degeneration

**DOI:** 10.64898/2026.04.06.26350115

**Authors:** Marcus A. Toral, Benjamin Ng, Gabriel Velez, Jing Yang, Stephen H. Tsang, Alexander G. Bassuk, Vinit B. Mahajan

## Abstract

**Purpose:** Anti-vascular endothelial growth factor (anti-VEGF) therapy is the standard of care for neovascular age-related macular degeneration (AMD), yet many patients exhibit persistent retinal degeneration, fibrosis, and incomplete therapeutic response. The molecular pathways underlying this incomplete response remain poorly understood. We sought to identify VEGF-independent signaling pathways active in the vitreous of anti-VEGF–treated AMD patients.

**Methods:** We performed multiplex antibody-based proteomic profiling of 1,000 human proteins in vitreous samples from patients with neovascular AMD receiving anti-VEGF therapy (n=8) and comparative controls (n=6). Differential protein expression was assessed using one-way ANOVA, followed by gene ontology and pathway enrichment analyses. Drug–target relationships were evaluated to identify potential opportunities for therapeutic repositioning.

**Results:** We identified 107 differentially expressed proteins (p<0.05), including key regulators of immune signaling, angiogenesis, and metabolism. Notably, multiple components of cytotoxic lymphocyte pathways were dysregulated, including IL-21R, SIGLEC-7, CTLA4, and IL-2–associated signaling. Enrichment analyses revealed significant activation of pathways related to T-cell activation, interleukin signaling, and leukocyte-mediated cytotoxicity. These immune signatures persisted despite suppression of VEGF signaling. Several clinically available immunomodulatory agents—including abatacept, sirolimus, and dupilumab—targeted pathways identified in this dataset.

**Conclusions:** Anti-VEGF–treated neovascular AMD exhibits persistent cytotoxic immune signaling in the vitreous, suggesting that VEGF-independent immune mechanisms may contribute to ongoing retinal damage and incomplete therapeutic response. These findings provide a rationale for combination therapeutic strategies targeting both angiogenic and immune pathways in AMD.
