## Supplemental Table 1 for "Persistent Cytotoxic Immune Signaling in Anti-VEGF–Treated Neovascular Age-Related Macular Degeneration"

### Sheet: Sheet1
Case	Sex	Age	Indication for Surgery
#15	Male	61 - 65	Non-diabetic Vitreous Hemorrhage
#16	Male	86 - 90	Non-diabetic Vitreous Hemorrhage
#17	Female	71 - 75	Non-diabetic Vitreous Hemorrhage
#18	Female	51 - 55	Non-diabetic Vitreous Hemorrhage
#19	Male	81 - 85	Non-diabetic Vitreous Hemorrhage
#20	Female	66 - 70	Idiopathic Epiretinal membrane
#21	Male	56 - 60	Idiopathic Epiretinal membrane
#22	Female	56 - 60	Idiopathic Epiretinal membrane
#23	Male	66 - 70	Idiopathic Epiretinal membrane
#24	Female	76 - 80	Idiopathic Epiretinal membrane
